# Developing a model for predicting impairing physical symptoms in children 3 months after a SARS-CoV-2 PCR-test: The CLoCk Study

**DOI:** 10.1101/2022.04.01.22273117

**Authors:** Manjula D Nugawela, Terence Stephenson, Roz Shafran, Bianca L De Stavola, Shamez N Ladhani, Ruth Simmons, Kelsey McOwatt, Natalia Rojas, Emily Y Cheung, Tamsin Ford, Isobel Heyman, Esther Crawley, Snehal M Pinto Pereira

## Abstract

**Importance:** Predictive models can help identify SARS-CoV-2 patients at greatest risk of post-COVID sequelae and direct them towards appropriate care.

**Objective:** To develop and internally validate a model to predict children and young people most likely to experience at least one impairing physical symptom 3 months after a SARS-CoV-2 PCR-test and to determine whether the impact of these predictors differed by SARS-CoV-2 infection status.

**Design:** Potential pre-specified predictors included: SARS-CoV-2 status, sex, age, ethnicity, deprivation, quality of life/functioning (5 EQ-5D-Y items), physical and mental health, and loneliness (all prior to SARS-CoV-2 testing), and number of physical symptoms at testing. Logistic regression was used to develop the model. Model performance was assessed using calibration and discrimination measures; internal validation was performed via bootstrapping; the final model was adjusted for overfitting.

**Setting:** National cohort study of SARS-CoV-2 PCR-positive and PCR-negative participants matched according to age, sex, and geographical area.

**Participants:** Children and young people aged 11-17 years who were tested for SARS-CoV-2 infection in England, January to March 2021.

**Main outcome measure:** one or more physical symptom 3 months after initial PCR-testing which affected physical, mental or social well-being and interfered with daily living.

**Results:** A total of 50,836 children and young people were approached; 7,096 (3,227 test-positives, 3,869 test-negatives) who completed a questionnaire 3 months after their PCR-test were included. 39.6% (1,279/3,227) of SAR-CoV-2 PCR-positives and 30.6% (1,184/3,869) of SAR-CoV-2 PCR-negatives had at least one impairing physical symptom 3 months post-test. The final model contained predictors: SARS-COV-2 status, number of symptoms at testing, sex, age, ethnicity, self-rated physical and mental health, feelings of loneliness and four EQ-5D-Y items before testing. Internal validation showed minimal overfitting with excellent calibration and discrimination measures (optimism adjusted calibration slope:0.97527; C-statistic:0.83640).

**Conclusions and relevance:** We developed a risk prediction equation to identify those most at risk of experiencing at least one impairing physical symptom 3 months after a SARS-CoV-2 PCR-test which could serve as a useful triage and management tool for children and young people during the ongoing pandemic. External validation is required before large-scale implementation.

**Key Points:** *Question:* Which children have impairing physical symptoms during the COVID-19 pandemic?

*Findings:* Using data from a large national matched cohort study in children and young people (CYP) aged 11-17 years (N=7,096), we developed a prediction model for experiencing at least one impairing physical symptom 3 months after testing for SARS-COV-2. Our model had excellent predictive ability, calibration and discrimination; we used it to produce a risk estimation calculator.

*Meaning:* Our developed risk calculator could serve as a useful tool in the early identification and management of CYP at risk of persisting physical symptoms in the context of the COVID-19 pandemic.
