## Supplementary material for "Developing a model for predicting impairing physical symptoms in children 3 months after a SARS-CoV-2 PCR-test: The CLoCk Study": Risk calculator

### Sheet: Calculator
	Long Covid Risk Calculator for CYP
									Covid Result			Shrunken Model
									Positive	Negative		Postive_Shrunk_s	Negative Shrunk
			Enter Relevant Characteristic			Covid Test			0.686805	0		0.669818	0
	Covid	Covid Test Result	Positive	0.669818
						Sex	Male	1	0	0		0	0
	Demographics	Sex	Female	0.321839			Female	2	0.321839	0.321839		0.313879	0.313879
		Age (11-17)	17	0.177048
		Ethnicity	White	0		Ethnicity	White	6	0	0		0	0
							Asian	1	-0.238731	0.210262		-0.232826	0.205061
	Overall Health before covid test	Overall Physical Health	Okay	0.417116			Black	2	-0.318593	-0.164944		-0.310713	-0.160865
		Overall Mental Health	Okay	0.437167			Mixed	3	-0.102961	0.517582		-0.100414	0.50478
		Lonliness	Some of the time	0.969984			Other	4	-0.880584	-0.124958		-0.858804	-0.121867
		Total number of symptoms (0-21)	0	1.64702			Unknown	5	-0.167257	-0.871045		-0.16312	-0.8495
	EQ-5D-Y before covid test	Looking after myself	No problem	0		Physical Health	Very good	4	0	0		0	0
		Having pain	No problem	0			Good	3	0.283775	0.283775		0.276756	0.276756
		Doing usual activities	No problem	0			Okay	2	0.417116	0.417116		0.406799	0.406799
		Feeling worried/sad	A bit	1.43249			Very poor/Poor	1	0.434616	0.434616		0.423867	0.423867
	Predicted Risk		0.770986
						Mental health	Very good	4	0	0		0	0
							Good	3	0.42128	0.326388		0.41086	0.318315
							Okay	2	0.437167	0.458764		0.426354	0.447417
							Very poor/Poor	1	1.04614	0.384142		1.02027	0.37464
			*also change the constant
						Loneliness	Never	5	0	0		0	0
							Hardly Ever	4	0.355724	0.670262		0.346925	0.653684
							Occasionally	3	0.651183	1.11159		0.635077	1.0841
							Some of the time	2	0.969984	1.0431		0.945992	1.0173
							Often/Always	1	0.731172	1.19121		0.713088	1.16174
						Looking after myself	No problem	1	0	0		0	0
							Some problems	2	0.587884	0.587884		0.573343	0.573343
						Doing usual activitites	No problem	1	0	0		0	0
							Some problems	2	-0.499449	0.263062		-0.487096	0.256556
						Having pain	No problem	1	0	0		0	0
							Some problems	2	1.11513	1.11513		1.08755	1.08755
						Feeling worried/sad	No problem	1	0	0		0	0
							A bit	2	1.43249	1.43249		1.39706	1.39706
							Some problems	3	1.62548	1.62548		1.58528	1.58528
						Age (11-17)			0.177048	-0.162392		0.172669	-0.158376
						Total number of symptoms (0-21)			1.64702	1.64702		1.60628	1.60628

### Sheet: Sheet3
SEX	Ethnicity	Test	Age	Number of symptoms
Male	White	Positive	11	0
Female	Asian	Negative	12	1
	Black		13	2
	Mixed		14	3
	Other		15	4
	Prefer not to say		16	5
			17	6
				7
				8
				9
				10
				11
				12
				13
				14
				15
				16
				17
				18
				19
				20
				21

### Sheet: Shrunken Model
	Risk Calculator for experiencing at least one impairing physical symptom 3 months after a PCR test
									Covid Result			Shrunken Model
									Positive	Negative		Postive_Shrunk	Negative Shrunk
			Choose characteristic from drop down menu			Covid Test			0.686805	0		0.669818	0
	Covid status	PCR test result	Positive	0.669818
						Sex	Male	1	0	0		0	0
	Demographics	Sex	Female	0.313879			Female	2	0.321839	0.321839		0.313879	0.313879
		Age (11-17)	17	0.172669
		Ethnicity	White	0		Ethnicity	White	6	0	0		0	0
							Asian	1	-0.238731	0.210262		-0.232826	0.205061
	Health before/at the time of testing	Overall physical health	Okay	0.406799			Black	2	-0.318593	-0.164944		-0.310713	-0.160865
		Overall mental health	Okay	0.426354			Mixed	3	-0.102961	0.517582		-0.100414	0.50478
		Lonliness	Some of the time	0.945992			Other	4	-0.880584	-0.124958		-0.858804	-0.121867
		Number of physical symptoms at time of testing (0-21)	0	1.60628			Prefer not to say	5	-0.167257	-0.871045		-0.16312	-0.8495
		Looking after myself	No problem	0
		Having pain	No problem	0		Physical Health	Very good	4	0	0		0	0
		Doing usual activities	No problem	0			Good	3	0.283775	0.283775		0.276756	0.276756
		Feeling worried/sad	A bit	1.39706			Okay	2	0.417116	0.417116		0.406799	0.406799
	Estimated Risk		0.766513				Very poor/Poor	1	0.434616	0.434616		0.423867	0.423867
	NOTE: This calculator uses the prediction equation given in Box 1 for estimating the risk of experiencing at least one impairing physical symptom 3 months after a PCR-test in CYP aged 11 to 17 years. See Table 4 in main text for illustrative examples derived using this calculator.
						Mental health	Very good	4	0	0		0	0
							Good	3	0.42128	0.326388		0.41086	0.318315
							Okay	2	0.437167	0.458764		0.426354	0.447417
							Very poor/Poor	1	1.04614	0.384142		1.02027	0.37464
						Loneliness	Never	5	0	0		0	0
							Hardly Ever	4	0.355724	0.670262		0.346925	0.653684
							Occasionally	3	0.651183	1.11159		0.635077	1.0841
							Some of the time	2	0.969984	1.0431		0.945992	1.0173
							Often/Always	1	0.731172	1.19121		0.713088	1.16174
						Looking after myself	No problem	1	0	0		0	0
							Some/ a lot of problems	2	0.587884	0.587884		0.573343	0.573343
						Doing usual activitites	No problem	1	0	0		0	0
							Some/ a lot of problems	2	-0.499449	0.263062		-0.487096	0.256556
						Having pain	No problem	1	0	0		0	0
							Some/ a lot of problems	2	1.11513	1.11513		1.08755	1.08755
						Feeling worried/sad	No problem	1	0	0		0	0
							A bit	2	1.43249	1.43249		1.39706	1.39706
							Very worried/sad	3	1.62548	1.62548		1.58528	1.58528
						Age (11-17)			0.177048	-0.162392		0.172669	-0.158376
						Number of physical symptoms at time of testing (0-21)			1.64702	1.64702		1.60628	1.60628
